# Hyperexpanded CD4^+^ T cell clones in rheumatoid arthritis show attenuated senescence and accumulate in afflicted joints

**DOI:** 10.64898/2026.07.09.26357637

**Authors:** Phuong Nguyen, Laurin Braune, Hannah Apel, Felix Beck, Annelie K. Schierack, Roger Scholz, Lucie Loyal, Andreas Thiel, Michael Rade, Kristin Reiche, Ulrike Köhl, Tobias Hagemann, Kathrin Rothe, Ulf Wagner

## Abstract

**Objective:** Clonal hyperexpansion of CD4^+^ T cells is a characteristic feature of rheumatoid arthritis (RA). Equally large T cell clones also arise in physiological ageing or latent viral infection and adopt a replicative senescence programme – a tolerance mechanism that limits immune activation by innate-like reprogramming and proliferative arrest. We aimed to characterise the senescence programme of hyperexpanded CD4^+^ T cell clones in RA and to define their clinical associations.

**Methods:** Hyperexpanded T cell clones were characterised by single-cell RNA and T cell receptor profiling of peripheral T cells from RA patients and healthy donors. Flow cytometric validation was performed in two cross-sectional cohorts (n=15, n=45), paired blood and synovial fluid (n=20) or synovial tissue (n=18) sampling, and a non-interventional study of co-stimulatory blockade with abatacept (n=6).

**Results:** Hyperexpanded CD4^+^ T cell clones exhibited a CCR7^−^CD27^−^ phenotype and accumulated in RA joints. Their frequency correlated with disease activity and their surface profile was modulated by abatacept, suggesting susceptibility to therapeutic intervention. At the molecular level, hyperexpanded clones converged on a phenotype consistent with replicative senescence, characterised by natural killer (NK) cell-reminiscent cytotoxic reprogramming, loss of co-stimulatory molecules, and reduced translational activity. However, compared with healthy donor counterparts, hyperexpanded RA CD4^+^ T cell clones showed reduced senescence-associated cytotoxic and NK cell markers, and increased IL-7 receptor signalling, indicating attenuated senescence and preserved capacity for homeostatic proliferation.

**Conclusion:** We propose that replicative senescence insufficiently constrains hyperexpanded clones in RA, resulting in sustained antigen reactivity in autoreactive clones and perpetuation of chronic inflammation.
