## Supplementary table S2 for "Hyperexpanded CD4^+^ T cell clones in rheumatoid arthritis show attenuated senescence and accumulate in afflicted joints"

all_organisms	CDR3count_RA	CDR3count_HD	fisher_p	p_adj
Coxsackievirus B1 (Coxsackie B virus type 1)	1	0	1	1
Hepatitis B virus (Human hepatitis B virus)	6	2	0.308703745451366	1
Homo sapiens (human)	3	6	0.313494580046077	1
Human T-cell leukemia virus type I (Human T cell leukemia virus type 1)	1	0	1	1
Merkel cell polyomavirus (MCPyV isolate R17b)	1	0	1	1
Mycobacterium tuberculosis	2	3	0.661900048864375	1
SARS-CoV2	91	67	0.552220267539331	1
Yellow fever virus 17D (Yellow fever virus (STRAIN 17D))	3	2	1	1
Human herpesvirus 4 (Epstein Barr virus)	13	12	0.839983745725551	1
Human herpesvirus 5 (Human cytomegalovirus)	33	20	0.325711658573557	1
Influenza A virus	12	11	0.834069058230818	1
SARS-CoV1	6	7	0.581473900158501	1
Triticum aestivum (Canadian hard winter wheat)	0	1	0.448150833937636	1
